# Longitudinal patterns and determinants of statin adherence in over one million individuals from Finland and Italy

**DOI:** 10.64898/2026.01.26.26344722

**Authors:** Andrea Corbetta, Katherine M. Logan, Matteo Ferro, Markus Perola, Andrea Ganna, Emanuele Di Angelantionio, Francesca Ieva

## Abstract

Medication adherence is critical for effective management of chronic diseases and reducing healthcare burdens. Statins, commonly prescribed for cardiovascular disease prevention, require sustained, lifelong adherence, yet maintaining long-term adherence remains a significant challenge. Here, we analysed longitudinal electronic health records from over one million statin users in Finland and Italy to characterise adherence trajectories and their determinants. Using functional data analysis, we identified five distinct adherence patterns, with consistently high adherence being the most prevalent across both populations. Younger age, socioeconomic vulnerability, and statin use for primary prevention were consistently associated with a higher risk of declining adherence over time. Sex differences were observed in Italy but not in Finland, where divorced status and health-related educational background were also associated with declining adherence. Despite differences in healthcare systems, several determinants of adherence were consistent across countries. These findings highlight shared behavioural factors underlying long-term statin use and suggest that population-level interventions tailored to patient subgroups defined by adherence patterns may help support sustained medication adherence.
