## Extended Data for "Longitudinal patterns and determinants of statin adherence in over one million individuals from Finland and Italy"

### Sheet: S1 - Cohort descriptives
Supplementary Data 1: Population charcteristics: age and sex summary statistics (mean, standard deviation, quartiles)
	Finland	Italy
N	544878	613478
Mean age	61.8617	68.0732
SD age	10.7343	10.1382
1q age	54.6858	61.6564
Median age	62.0096	68.7009
3q age	69.6071	75.6468
Percentage female	0.485433	0.466013
Percentage male	0.514567	0.533987

### Sheet: S2 - Statins Descriptives
Supplementary Data 2: Mean, Standard Deviatio, 1st quartile, median and 3rd quartile of selected durg purchasing summary statatistics (in the five year evaluated)
	Finland					Italy
	Number of Purchases	Mean adherence	SD adherence	Mean days between purchases	SD of days between purchases	Number of Purchases	Mean adherence	SD adherence	Mean days between purchases	SD of days between purchases
Mean	22.7373	0.883506	0.128995	103.095	35.2926	30.4702	0.817779	0.18413	79.1403	36.784
SD	8.08529	0.101957	0.0640779	22.8479	20.9395	8.37378	0.11805	0.0537089	27.1927	20.1495
1q	20	0.85415	0.0779149	94.5652	20.9234	25	0.778307	0.145738	61.1389	22.3837
Median	22	0.917396	0.121188	100.435	30.7701	31	0.857933	0.181144	70.5806	31.3433
3q	23	0.950464	0.17335	110.1	44.2658	36	0.896786	0.221321	89.24	46.1315

### Sheet: S3 - ATC changes
Supplementary Data 3: Summary statistic of the number of changes (in potency) of statins along the five years considered
	Finland		Italy
CHANGES	N	%	N	%
0	377347	0.692535	470983	0.767726
1	115042	0.211134	69218	0.112829
2	31818	0.0583947	36135	0.0589019
3	13636	0.0250258	15242	0.0248452
4	3866	0.00709517	8876	0.0144683
5	3169	0.00581598	13024	0.0212298

### Sheet: S4 - Clusters characteristics
Supplementary Data 4: Descriptive statistics of the identified group in Finland and Italy
	Finland					Italy
	Acceptable	Decreasing	High	Increasing	Low	Acceptable	Decreasing	High	Increasing	Low
N	138965	46559	279851	45515	33988	172438	59476	263519	54824	63221
Percentage numerosity	0.255039	0.0854485	0.513603	0.0835325	0.0623773	0.281083	0.0969489	0.429549	0.0893659	0.103053
Mean number of purchases	22.3559	19.1368	24.5023	20.7023	17.421	31.096	24.9246	34.8189	26.3839	19.3972
SD number of purchases	5.79849	5.79849	8.98258	6.86256	6.51079	6.27537	5.81844	7.42573	6.0765	5.77814
Mean number of potency changes	0.614838	0.696321	0.46161	0.77302	0.592474	0.386168	0.378741	0.354005	0.496115	0.252416
Mean days between purchases	102.593	120.759	94.0775	113.95	140.663	74.1048	92.3745	66.5379	89.4763	123.99
SD days between purchases	37.5878	58.6147	23.1458	54.7604	67.9042	36.4563	52.5704	25.0381	50.4773	59.911
Mean number of ATC changes	1.50786	1.56406	1.40816	1.63441	1.46363	1.56211	1.5074	1.52524	1.59292	1.2916
Percentage female	0.47607	0.484031	0.484712	0.489421	0.526245	0.522292	0.499731	0.57271	0.49482	0.470651
Mean Age	61.0986	60.281	62.6382	60.8938	62.0499	67.8361	66.9048	68.6032	67.0664	68.483

### Sheet: S5 - FIN logistic
Supplementary Data 5: Logistic regression coefficients (with FDR adjustment) for the Finnish cohort
Variable	term_english	estimate	std.error	statistic	p.value	conf.low	conf.high	p_adj_fdr	log_p_adj
long_term_care_duration	Long-term care duration	0.812632	0.0164783	-12.5909	2.37067e-36	0.785764	0.838305	3.10558e-34	33.5079
AGE	Age	0.86236	0.027491	-5.38658	7.18113e-08	0.817114	0.910089	1.04826e-06	5.97953
ses_pensioners	Pensioners SES	0.879888	0.0567993	-2.25285	0.0242687	0.786513	0.982823	0.0860991	1.065
B01	B01	0.920473	0.0106343	-7.79245	6.57199e-15	0.901482	0.939856	2.86977e-13	12.5422
C07	C07	0.922941	0.00954157	-8.40428	4.30512e-17	0.905841	0.940363	2.81985e-15	14.5498
apartment_building_area	Apartment building area	0.933331	0.0155248	-4.44423	8.8209e-06	0.905354	0.962162	8.25385e-05	4.08334
ses_manual_workers	Manual workers SES	0.937524	0.0368735	-1.74957	0.0801932	0.871653	1.00732	0.184304	0.734466
mothertongue_swe	Mother tongue Swedish	0.940378	0.0329649	-1.8648	0.0622098	0.881303	1.00304	0.153764	0.813146
ses_upperlevel	Upper-level SES	0.9414	0.0304701	-1.98186	0.0474945	0.886432	0.998974	0.124436	0.905056
YOB	Year of Birth	0.941565	0.0284679	-2.11506	0.0344245	0.890462	0.995589	0.100214	0.999074
I9_CHD	Coronary heart disease	0.94182	0.011129	-5.38606	7.20179e-08	0.921489	0.96258	1.04826e-06	5.97953
mothertongue_fi	Mother tongue Finnish	0.942781	0.0350488	-1.68113	0.0927372	0.879909	1.0097	0.205908	0.686327
ses_lowerlevel	Lower-level SES	0.944815	0.0363733	-1.56065	0.118605	0.879303	1.01416	0.246624	0.607965
C09	C09	0.947183	0.00891826	-6.0845	1.16856e-09	0.93077	0.963885	2.55137e-08	7.59323
received_disability_pension	Received disability pension	0.947724	0.0103502	-5.18749	2.13145e-07	0.928686	0.967141	2.48055e-06	5.60545
small_house_area	Small house area	0.947805	0.0132366	-4.04986	5.12492e-05	0.923528	0.972713	0.000419603	3.37716
A10	A10	0.95315	0.0124461	-3.85527	0.000115603	0.930173	0.976681	0.000797056	3.09851
N03	N03	0.955752	0.00868745	-5.20948	1.89369e-07	0.939605	0.972155	2.48055e-06	5.60545
ses_others	Other SES	0.958877	0.0264497	-1.58763	0.112371	0.910075	1.00957	0.237428	0.624467
C_STROKE	Stroke	0.963406	0.00949727	-3.92542	8.65797e-05	0.945626	0.981495	0.000667173	3.17576
T2D	Type 2 diabetes	0.966947	0.0120328	-2.79328	0.00521764	0.944407	0.990022	0.0237268	1.62476
SEX	Sex	0.968616	0.0114245	-2.79113	0.00525249	0.947167	0.990549	0.0237268	1.62476
K11_CHOLELITH	Gallstones	0.970426	0.00820522	-3.65864	0.000253559	0.954905	0.986126	0.00158173	2.80087
I9_AF	Atrial fibrillation	0.977833	0.00896551	-2.50029	0.0124092	0.96077	0.995139	0.0524389	1.28035
zip_code_X5	Zip code X5	0.977929	0.0103397	-2.15852	0.0308873	0.958307	0.997947	0.100214	0.999074
demographic_dependency_ratio	Demographic dependency ratio	0.979943	0.013961	-1.45128	0.146703	0.95349	1.00713	0.286837	0.542364
N02	N02	0.98039	0.00932756	-2.12329	0.0337292	0.962628	0.998477	0.100214	0.999074
I9_CORATHER	Other coronary artery diseases	0.980662	0.0102544	-1.90429	0.0568729	0.961142	1.00057	0.143276	0.843827
ses_self_employed	Self-employed SES	0.980997	0.0250256	-0.766651	0.443289	0.933708	1.03002	0.659896	0.180524
intermunicipal_net_migration_1000_inhabitants	Net migration per 1000 inhabitants	0.981224	0.00941748	-2.01264	0.0441524	0.963275	0.999501	0.121127	0.916758
married	Married	0.981467	0.00880866	-2.12374	0.0336918	0.964665	0.998556	0.100214	0.999074
R05	R05	0.981604	0.00924084	-2.00922	0.0445141	0.963984	0.999544	0.121127	0.916758
C08	C08	0.981632	0.00875717	-2.117	0.0342602	0.964926	0.998625	0.100214	0.999074
C02	C02	0.984836	0.00827422	-1.84672	0.064787	0.968948	1.0009	0.154311	0.811603
S01	S01	0.987367	0.00901485	-1.41029	0.158454	0.970073	1.00497	0.305256	0.515335
zip_code_X3	Zip code X3	0.987824	0.0109826	-1.11544	0.264662	0.966787	1.00932	0.456193	0.340851
M02	M02	0.988252	0.00844216	-1.39985	0.161558	0.972033	1.00474	0.306726	0.513249
H03	H03	0.989547	0.0082702	-1.27055	0.203891	0.973634	1.00572	0.365886	0.436654
A07	A07	0.990591	0.00836844	-1.12967	0.258613	0.97447	1.00697	0.451711	0.345139
sparse_small_house_area	Sparse small house area	0.991615	0.00919527	-0.915722	0.359813	0.973904	1.00965	0.561136	0.250932
CCI_score	CCI score	0.992001	0.00913131	-0.879468	0.379148	0.974402	1.00991	0.584333	0.233339
L04	L04	0.993223	0.00853652	-0.796527	0.425726	0.976736	1.00998	0.641036	0.193118
urban_rural_class_code_X5	Urban-rural class X5	0.993254	0.0115954	-0.583796	0.559358	0.970933	1.01608	0.759065	0.119721
H7_GLAUCOMA	Glaucoma	0.994121	0.00855138	-0.68951	0.490502	0.977563	1.0109	0.710284	0.148568
A06	A06	0.994234	0.00844253	-0.684906	0.493403	0.977912	1.01082	0.710284	0.148568
C03	C03	0.994465	0.00942037	-0.589146	0.555763	0.976271	1.013	0.759065	0.119721
L02	L02	0.995093	0.00887687	-0.554173	0.57946	0.977908	1.01255	0.766828	0.115302
M13_ARTHROSIS	Arthrosis	0.995358	0.00913075	-0.509552	0.610365	0.977701	1.01333	0.792538	0.10098
edufield_generic	Generic EDU	0.995553	0.0080429	-0.554098	0.579511	0.979986	1.01138	0.766828	0.115302
edufield_businessadminlaw	Business, Administration & Law EDU	0.996337	0.0100739	-0.364284	0.715646	0.976855	1.0162	0.86037	0.0653145
D06	D06	0.996396	0.00782929	-0.461098	0.644728	0.981223	1.01181	0.804375	0.0945415
K11_HERNIA	Hernia	0.996567	0.00788404	-0.436146	0.662731	0.98128	1.01209	0.818517	0.0869725
zip_code_X2	Zip code X2	0.996618	0.0114344	-0.296283	0.767014	0.974531	1.01921	0.88464	0.0532335
I9_VTE	Venous thromboembolism	0.996833	0.00871632	-0.36397	0.715881	0.979902	1.01398	0.86037	0.0653145
C01	C01	0.997066	0.0105793	-0.277766	0.781192	0.976607	1.01796	0.88464	0.0532335
sale_of_alcoholic_beverages_per_capita	Alcohol sales per capita	0.997352	0.00907043	-0.292301	0.770056	0.979787	1.01526	0.88464	0.0532335
zip_code_X4	Zip code X4	0.997426	0.0109502	-0.235326	0.813956	0.976247	1.01906	0.888568	0.0513092
B02	B02	0.997721	0.00801726	-0.284543	0.775994	0.982182	1.01355	0.88464	0.0532335
D07	D07	0.997931	0.00845975	-0.244831	0.806587	0.98152	1.01462	0.888568	0.0513092
A03	A03	0.998411	0.00842498	-0.188708	0.850322	0.982059	1.01504	0.898324	0.0465669
ses_unknown	Unknown SES	0.998617	0.0137606	-0.100573	0.919889	0.971927	1.02582	0.939689	0.0270156
edu_years	Education years	0.998686	0.0128875	-0.10202	0.918741	0.973783	1.02424	0.939689	0.0270156
M09	M09	0.998953	0.00834234	-0.125522	0.90011	0.982741	1.01541	0.939689	0.0270156
median_income_of_inhabitants	Median income	0.999008	0.010863	-0.0913237	0.927235	0.977963	1.02051	0.939689	0.0270156
G01	G01	0.999327	0.00801846	-0.0840046	0.933053	0.983755	1.01517	0.939689	0.0270156
F5_DEPRESSIO	Depression	1.00093	0.00811986	0.114251	0.909039	0.985143	1.01701	0.939689	0.0270156
total_pension	Total pension	1.00104	0.0137253	0.0756602	0.939689	0.974453	1.02833	0.939689	0.0270156
E4_HYPERCHOL	Hypercholesterolemia	1.00175	0.00848133	0.205856	0.836903	0.98522	1.01853	0.894068	0.0486294
D01	D01	1.00184	0.00826698	0.221846	0.824433	0.985734	1.0182	0.892568	0.0493585
edufield_education	Education EDU	1.00208	0.00876389	0.236766	0.812838	0.985007	1.01944	0.888568	0.0513092
self_rated_health_moderate_or_poor_scaled_health_and_welfare_indicator	Self-rated health (moderate or poor)	1.00228	0.00828286	0.274962	0.783345	0.986142	1.01869	0.88464	0.0532335
C3_CANCER	Cancer	1.00228	0.00866402	0.263433	0.792217	0.985399	1.01945	0.887012	0.0520706
N04	N04	1.00278	0.00855874	0.3239	0.746014	0.986084	1.01974	0.88043	0.055305
urban_rural_class_code_X7	Urban-rural class X7	1.00278	0.0137238	0.202573	0.839469	0.97617	1.03012	0.894068	0.0486294
urban_rural_class_code_X3	Urban-rural class X3	1.00389	0.0113025	0.343668	0.731096	0.981897	1.02638	0.870669	0.060147
A01	A01	1.00395	0.00834127	0.472246	0.636751	0.987667	1.0205	0.802062	0.0957922
M05	M05	1.0043	0.00872876	0.491405	0.62314	0.987255	1.02162	0.792538	0.10098
H02	H02	1.00451	0.0088744	0.50731	0.611938	0.987192	1.02214	0.792538	0.10098
total_income	Total income	1.00524	0.0121994	0.428126	0.668559	0.981535	1.02963	0.818517	0.0869725
received_unemployment_allowance	Received unemployment allowance	1.00556	0.0086849	0.637855	0.523568	0.988592	1.02283	0.729653	0.136884
urban_rural_class_code_X2	Urban-rural class X2	1.00563	0.0114136	0.49149	0.62308	0.983379	1.02838	0.792538	0.10098
received_sickness_allowance	Received sickness allowance	1.00574	0.0089347	0.640673	0.521735	0.988288	1.02352	0.729653	0.136884
R06	R06	1.00613	0.00859786	0.711245	0.476932	0.989322	1.02323	0.702001	0.153662
urban_rural_class_code_X4	Urban-rural class X4	1.00618	0.0106219	0.57979	0.562056	0.985445	1.02734	0.759065	0.119721
G6_SLEEPAPNO	Sleep Apnea	1.00661	0.00803555	0.819809	0.412325	0.990896	1.02262	0.628077	0.201987
zip_code_X7	Zip code X7	1.00688	0.0106149	0.645778	0.518423	0.986147	1.02805	0.729653	0.136884
M13_INTERVERTEB	Intervertebral disorders	1.00779	0.00791995	0.979297	0.327433	0.992281	1.02358	0.529553	0.276091
edufield_agriculture	Agriculture EDU	1.00784	0.00851973	0.91643	0.359441	0.991149	1.02481	0.561136	0.250932
A12	A12	1.00833	0.00905413	0.91665	0.359326	0.990594	1.02639	0.561136	0.250932
P01	P01	1.00845	0.00819443	1.0274	0.304231	0.992392	1.02479	0.510951	0.291621
edufield_artshum	Arts & Humanities EDU	1.00865	0.00869936	0.990368	0.321994	0.991608	1.02601	0.527265	0.277971
general_at_risk_of_poverty_rate_for_the_municipality	At-risk-of-poverty rate	1.01103	0.0110532	0.992527	0.32094	0.989364	1.03317	0.527265	0.277971
R01	R01	1.01149	0.00861714	1.32553	0.184996	0.994549	1.02872	0.33659	0.472899
edufield_socialsciences	Social Sciences EDU	1.01157	0.0086435	1.33038	0.183394	0.994592	1.02888	0.33659	0.472899
zip_code_X8	Zip code X8	1.01195	0.0108418	1.09561	0.273251	0.990674	1.03368	0.464882	0.332658
M13_ARTHTROSIS_COX	Hip arthrosis	1.01208	0.00904639	1.32785	0.184228	0.994283	1.03018	0.33659	0.472899
C05	C05	1.01333	0.0080041	1.65497	0.0979305	0.997572	1.02937	0.210943	0.675835
total_benefits	Total benefits	1.01361	0.00880394	1.5353	0.124711	0.996864	1.03179	0.25134	0.599738
J10_ASTHMA	Asthma	1.01392	0.00835839	1.65352	0.0982254	0.997456	1.03069	0.210943	0.675835
I9_HEARTFAIL	Heart failure	1.01465	0.00940957	1.5452	0.122297	0.996083	1.03351	0.250326	0.601494
D05	D05	1.01486	0.00796721	1.85125	0.0641332	0.99915	1.03086	0.154311	0.811603
PAIN	Pain	1.01562	0.0080276	1.93093	0.0534919	0.999772	1.03173	0.137401	0.86201
H7_CATARACTSENILE	Senile Cataract	1.01608	0.00895615	1.78063	0.0749725	0.998381	1.03406	0.175382	0.756015
J05	J05	1.01737	0.00807114	2.13303	0.0329225	1.00141	1.0336	0.100214	0.999074
urban_rural_class_code_X6	Urban-rural class X6	1.01782	0.0145183	1.21628	0.223879	0.989261	1.04719	0.396326	0.401947
J02	J02	1.01808	0.00821711	2.18031	0.0292346	1.00182	1.03462	0.0981982	1.0079
zip_code_X6	Zip code X6	1.0184	0.0106353	1.71444	0.0864475	0.997393	1.03985	0.195252	0.709404
M03	M03	1.01934	0.00841165	2.27769	0.0227449	1.00268	1.03629	0.0860991	1.065
edufield_services	Services EDU	1.02002	0.00877021	2.25974	0.0238376	1.00264	1.03771	0.0860991	1.065
R03	R03	1.02031	0.00892706	2.25207	0.0243181	1.00261	1.03832	0.0860991	1.065
edufield_engineering	Engineering EDU	1.02066	0.0102145	2.00179	0.0453071	1.00043	1.0413	0.121127	0.916758
I9_HYPTENSESS	Hypertension	1.02107	0.00900669	2.31559	0.0205805	1.0032	1.03926	0.0816985	1.08779
M04	M04	1.02125	0.00814269	2.58188	0.00982629	1.00507	1.03768	0.0429081	1.36746
N07	N07	1.02325	0.00791513	2.90416	0.00368236	1.00752	1.03928	0.0185534	1.73158
G03	G03	1.02392	0.00969856	2.43747	0.0147902	1.00464	1.04357	0.0605476	1.2179
received_pension	Received pension	1.02399	0.0160807	1.47402	0.140476	0.992227	1.05679	0.278823	0.554671
permanent_residents_fraction	Permanent residents fraction	1.02443	0.0116999	2.06288	0.0391241	1.00121	1.04821	0.111419	0.953042
G04	G04	1.02637	0.0086344	3.01438	0.00257505	1.00915	1.04389	0.0134932	1.86988
received_other_allowance	Received other allowance	1.02768	0.00860589	3.17223	0.00151272	1.0105	1.04518	0.00825694	2.08318
N05	N05	1.03185	0.00911217	3.44044	0.000580779	1.01358	1.05044	0.00330791	2.48045
zip_code_X9	Zip code X9	1.03195	0.0108758	2.89164	0.00383234	1.01019	1.05419	0.0185939	1.73063
mothertongue_other	Mother tongue other	1.03319	0.0149008	2.19149	0.0284165	1.0034	1.06381	0.097962	1.00894
M01	M01	1.03327	0.00902128	3.62841	0.000285175	1.01517	1.05171	0.00169809	2.77004
N06	N06	1.03464	0.0091399	3.72606	0.000194495	1.01628	1.05335	0.00127394	2.89485
received_any_income_support	Received income support	1.03774	0.00953693	3.88409	0.000102713	1.01851	1.05731	0.000747526	3.12637
A02	A02	1.0383	0.00881523	4.2631	2.01606e-05	1.02051	1.05639	0.00017607	3.75432
divorced	Divorced	1.03958	0.00749984	5.17556	2.27226e-07	1.02448	1.05505	2.48055e-06	5.60545
J01	J01	1.05177	0.00891263	5.66349	1.48321e-08	1.03356	1.07031	2.77572e-07	6.55662
children	Children	1.05315	0.00768369	6.73931	1.59143e-11	1.03753	1.06927	4.16954e-10	9.37991
received_labor_income	Received labor income	1.0615	0.0130869	4.56027	5.10884e-06	1.03461	1.08908	5.14814e-05	4.28835
edufield_health	Health EDU	1.06892	0.00931956	7.15182	8.56339e-13	1.04959	1.08865	2.80451e-11	10.5521

### Sheet: S6 - ITA logistic
Supplementary Data 6: Logistic regression coefficients (with FDR adjustment) for the Italian cohort
Variable	term_english	estimate	std.error	statistic	p.value	conf.low	conf.high	p_adj_fdr	log_p_adj
ES_002	CIRCULATORY SYSTEM DISEASES	0.856337	0.00898885	-17.2537	1.04926e-66	0.841375	0.871551	1.17517e-64	63.9299
AGE	Age	0.892782	0.00842294	-13.4648	2.52154e-41	0.878159	0.907638	1.41206e-39	38.8501
ATS_ATS.DELLA.VAL.PADANA	ATS Po Valley	0.903414	0.00860368	-11.8059	3.63819e-32	0.888298	0.918769	1.35826e-30	29.867
SEX	Sex	0.908086	0.00885278	-10.8911	1.27064e-27	0.892463	0.923978	3.55779e-26	25.4488
B01	B01	0.918989	0.00882932	-9.5682	1.08787e-21	0.903224	0.935032	2.43682e-20	19.6132
C09	C09	0.935551	0.00774275	-8.60418	7.68662e-18	0.921461	0.949857	1.22986e-16	15.9101
C07	C07	0.937964	0.00820775	-7.8028	6.05466e-15	0.922998	0.953177	8.47653e-14	13.0718
CHD	Coronary Heart Disease	0.941718	0.00837985	-7.16598	7.72334e-13	0.92637	0.957306	9.61126e-12	11.0172
ATS_ATS.DI.BERGAMO	ATS Bergamo	0.950822	0.0083227	-6.0591	1.36885e-09	0.935437	0.966458	1.17932e-08	7.92837
ATS_ATS.DI.BRESCIA	ATS Brescia	0.951093	0.00844508	-5.93765	2.89138e-09	0.935478	0.966964	2.02397e-08	7.6938
ATS_ATS.DELL.INSUBRIA	ATS Insubria	0.951303	0.00826136	-6.04296	1.51311e-09	0.936022	0.966831	1.21049e-08	7.91704
ATS_ATS.DI.PAVIA	ATS Pavia	0.95384	0.00783611	-6.03099	1.62955e-09	0.939296	0.968598	1.21673e-08	7.91481
A10	A10	0.96528	0.0133737	-2.64228	0.00823502	0.940299	0.990911	0.0271271	1.5666
ES_025	HYPERLIPIDAEMIA	0.966305	0.00773113	-4.43349	9.27186e-06	0.951732	0.981022	5.76916e-05	4.23889
ATS_ATS.DELLA.BRIANZA	ATS Brianza	0.967399	0.00789002	-4.20081	2.65961e-05	0.952554	0.982476	0.000148938	3.82699
ATS_ATS.DELLA.MONTAGNA	ATS Mountain Region	0.967686	0.00784829	-4.18535	2.84721e-05	0.952909	0.982683	0.000151851	3.81858
C01	C01	0.967857	0.00889615	-3.67245	0.000240235	0.95112	0.984873	0.00122301	2.91257
DIAB	Diabetes	0.971878	0.0120785	-2.36167	0.0181928	0.949143	0.995165	0.05507	1.25908
N05	N05	0.973304	0.00746102	-3.62669	0.000287079	0.959161	0.987633	0.00139795	2.85451
ES_E05	Mid-income pensioner	0.974151	0.00725377	-3.61044	0.000305676	0.960362	0.988068	0.00142649	2.84573
C02	C02	0.9771	0.00754932	-3.0687	0.00214996	0.962736	0.991653	0.00859984	2.06551
C08	C08	0.978769	0.0077789	-2.75864	0.00580429	0.963959	0.993806	0.0209703	1.67839
CHIRURGIA_PLASTICA	Plastic Surgery	0.981165	0.00712862	-2.66734	0.00764533	0.967534	0.994959	0.0259478	1.5859
G04	G04	0.982979	0.00843367	-2.03561	0.0417893	0.966855	0.999354	0.111438	0.952966
D05	D05	0.983214	0.0072586	-2.33214	0.0196933	0.969298	0.997282	0.0580435	1.23625
MALATTIE_ENDOCRINE.DEL_RICAMBIO_E_DELLA_NUTRIZIONE	Endocrinology, Metabolic Diseases, and Nutrition	0.983312	0.00841726	-1.9993	0.0455764	0.967222	0.999669	0.116013	0.935495
L02	L02	0.983369	0.00798572	-2.10012	0.0357187	0.96808	0.99887	0.0975729	1.01067
MEDICINA_GENERALE	General Medicine	0.985024	0.00754117	-2.00087	0.0454063	0.970571	0.99969	0.116013	0.935495
ANATOMIA_ED_ISTOLOGIA_PATOLOGICA	Pathological Anatomy and Histology	0.985034	0.00768564	-1.96192	0.0497713	0.970306	0.999984	0.123875	0.907015
OCULISTICA	Ophthalmology	0.985516	0.00780573	-1.86917	0.0615985	0.970553	1.00071	0.146788	0.833309
N03	N03	0.985802	0.00769802	-1.85761	0.0632246	0.971036	1.00079	0.147107	0.832367
S01	S01	0.985994	0.00744969	-1.89338	0.0583073	0.971694	1.00049	0.141965	0.847817
A12	A12	0.986518	0.0075637	-1.79456	0.0727238	0.972	1.00125	0.162901	0.788076
R06	R06	0.98683	0.00716742	-1.84968	0.0643593	0.973063	1.00079	0.147107	0.832367
NEFROLOGIA	Nephrology	0.98906	0.00768087	-1.43217	0.152095	0.974264	1.00405	0.318734	0.496571
J01	J01	0.989734	0.0075518	-1.36638	0.171819	0.975193	1.00449	0.33761	0.471585
G03	G03	0.990062	0.00700075	-1.42667	0.153675	0.976585	1.00376	0.318734	0.496571
VACC_TETANO	Tetanus Vaccine	0.990649	0.00720518	-1.30393	0.192258	0.976748	1.00473	0.358882	0.445048
H02	H02	0.991199	0.00749593	-1.1793	0.238279	0.976742	1.00587	0.416988	0.379876
A02	A02	0.991657	0.00811257	-1.03276	0.301716	0.976016	1.00755	0.462536	0.334855
MEDICINA_NUCLEARE	Nuclear Medicine	0.991826	0.00743866	-1.1033	0.269895	0.977462	1.00639	0.444533	0.352096
DERMATOLOGIA	Dermatology	0.992596	0.00731646	-1.01578	0.309734	0.978461	1.00693	0.462536	0.334855
ES_IC14	CIVIL INVALIDS WITH ACCOMPANIMENT	0.992625	0.00750178	-0.986709	0.323785	0.978117	1.00731	0.477158	0.321338
OSTETRICIA_E_GINECOLOGIA	Obstetrics and Gynecology	0.992982	0.00727417	-0.968219	0.332935	0.978935	1.00725	0.478061	0.320517
VACC_N	Total vaccines	0.993113	0.00711106	-0.971794	0.331153	0.979341	1.00704	0.478061	0.320517
LABORATORIO	Laboratory Tests	0.993284	0.00845607	-0.796901	0.425508	0.976953	1.00988	0.567345	0.246153
HF	Heart Failure	0.993585	0.00826223	-0.778945	0.436012	0.977589	1.00977	0.572852	0.241957
RADIOLOGIA	Radiology	0.994118	0.00799073	-0.738307	0.460328	0.978669	1.00981	0.572852	0.241957
ES_IC21	PARTIAL CIVIL INVALIDS	0.994473	0.00744191	-0.744706	0.456449	0.980065	1.00908	0.572852	0.241957
CHIRURGIA_VASCOLARE	Vascular Surgery	0.994658	0.00741549	-0.722263	0.470133	0.980302	1.00922	0.57813	0.237974
UROLOGIA	Urology	0.994889	0.00808484	-0.633793	0.526216	0.979243	1.01078	0.633723	0.198101
C03	C03	0.995976	0.00836791	-0.48183	0.629927	0.979772	1.01244	0.71876	0.143416
STROKE	Stroke	0.997394	0.0074772	-0.348989	0.727097	0.982873	1.01211	0.798381	0.0977897
RECUPERO_E_RIABILITAZIONE_FUNZIONALE	Functional Recovery and Rehabilitation	0.997608	0.00752313	-0.318304	0.750255	0.983005	1.01243	0.803422	0.0950561
RADIOTERAPIA	Radiotherapy	0.997922	0.00787469	-0.264207	0.791621	0.982616	1.01343	0.836429	0.0775708
ES_E09	Unemployed with a mid income	0.99862	0.00763497	-0.180824	0.856505	0.983806	1.0137	0.896529	0.0474357
ES_027	HYPOTHYROIDISM	0.998859	0.00844724	-0.135142	0.892499	0.982463	1.01554	0.917063	0.0376006
PAD	Peripheral Arterial Disease	1.00004	0.00759562	0.00540161	0.99569	0.985219	1.01501	0.99569	0.00187578
CONTINENT_Other	Other	1.00084	0.00716789	0.117792	0.906233	0.986878	1.01503	0.92271	0.0349349
CANCER	Cancer	1.00127	0.0120607	0.105242	0.916184	0.97787	1.02522	0.924438	0.0341222
MCS	Multi Source Comorbidity Score	1.00165	0.0101422	0.162471	0.870935	0.981921	1.02175	0.903191	0.0442202
DEP	Depression	1.00233	0.00739956	0.314412	0.753208	0.987904	1.01698	0.803422	0.0950561
R03	R03	1.00259	0.00770122	0.336272	0.736666	0.987573	1.01784	0.801035	0.0963486
CARDIOLOGIA	Cardiology	1.00307	0.00789847	0.387607	0.698307	0.987661	1.01872	0.77436	0.111057
ANGIOLOGIA	Angiology	1.00331	0.00719969	0.459229	0.64607	0.989252	1.01757	0.723598	0.140502
ODONTOIATRIA_E_STOMATOLOGIA	Dentistry and Stomatology	1.00395	0.00714169	0.552458	0.580635	0.989998	1.01811	0.677968	0.168791
CKD	Chronic Kidney Disease	1.00398	0.00771126	0.514916	0.606611	0.988879	1.01924	0.700417	0.154643
L04	L04	1.00414	0.0074918	0.551756	0.581116	0.989508	1.01901	0.677968	0.168791
M05	M05	1.00423	0.00736225	0.573579	0.566252	0.989851	1.01884	0.674684	0.1709
NEUROLOGIA	Neurology	1.00538	0.00750664	0.714541	0.474893	0.990694	1.02028	0.57813	0.237974
PSICHIATRIA	Psychiatry	1.00542	0.00724413	0.746506	0.455362	0.991261	1.01982	0.572852	0.241957
VACC_INFLUENZA	Influenza Vaccine	1.0055	0.0073765	0.743933	0.456917	0.991064	1.02015	0.572852	0.241957
ES_048	MALIGNANT NEOPLASTIC DISEASES	1.00568	0.0119523	0.474235	0.635332	0.982397	1.02952	0.71876	0.143416
GASTROENTEROLOGIA	Gastroenterology	1.00571	0.00747294	0.762	0.44606	0.991088	1.02055	0.572852	0.241957
J02	J02	1.00572	0.00690928	0.825667	0.408993	0.992202	1.01945	0.565046	0.247916
B03	B03	1.00607	0.00748938	0.80861	0.41874	0.99141	1.02095	0.565046	0.247916
ONCOLOGIA	Oncology	1.00703	0.00778889	0.898888	0.368712	0.991772	1.02252	0.517772	0.285862
NEUROCHIRURGIA	Neurosurgery	1.00729	0.0071135	1.02171	0.306919	0.993356	1.02145	0.462536	0.334855
AF	Atrial Fibrillation	1.00732	0.00813531	0.896779	0.369837	0.991358	1.02349	0.517772	0.285862
H03	H03	1.00745	0.00914867	0.811105	0.417305	0.989546	1.02568	0.565046	0.247916
J05	J05	1.00748	0.00714542	1.04254	0.297163	0.993476	1.0217	0.462536	0.334855
OTORINOLARINGOIATRIA	Otolaryngology (ENT)	1.00764	0.00727357	1.04699	0.295104	0.993381	1.02211	0.462536	0.334855
ES_056	HASHIMOTO'S THYROIDITIS	1.00772	0.00756048	1.01678	0.30926	0.99292	1.02279	0.462536	0.334855
CHIRURGIA_GENERALE	General Surgery	1.00805	0.00736645	1.08823	0.276492	0.993599	1.02271	0.448799	0.347949
ES_E14	Low-income pensioner	1.00824	0.00736676	1.11353	0.265481	0.993776	1.0229	0.443788	0.352824
EMATOLOGIA	Hematology	1.00843	0.00736506	1.13971	0.254408	0.993972	1.02309	0.438365	0.358164
N06	N06	1.00867	0.00772622	1.11713	0.26394	0.99351	1.02406	0.443788	0.352824
A05	A05	1.00897	0.00703756	1.26922	0.204363	0.995152	1.023	0.375224	0.425709
N02	N02	1.00908	0.00760257	1.18953	0.234233	0.994159	1.02423	0.416414	0.380475
ES_IC20	PARTIALLY INVALID PENSIONERS	1.00928	0.00748299	1.23476	0.216921	0.994564	1.02418	0.391857	0.406872
ANX	Anxiety	1.00989	0.00701503	1.40351	0.160465	0.99611	1.02389	0.320931	0.493588
ES_IC13	Total and permanent disability	1.00993	0.00729742	1.35424	0.175659	0.995584	1.02448	0.339203	0.469541
CLD	Chronic Liver Disease	1.01007	0.00709369	1.4124	0.157832	0.996126	1.02422	0.320931	0.493588
M04	M04	1.0104	0.00771305	1.34107	0.179898	0.99523	1.02578	0.341502	0.466607
PNEUMOLOGIA	Pulmonology	1.01091	0.00744425	1.45729	0.145035	0.996264	1.02577	0.312384	0.505312
REUMATOLOGIA	Rheumatology	1.01257	0.00723267	1.7272	0.0841311	0.998341	1.02706	0.184758	0.733396
ES_E30	Low income and rare diseases	1.01692	0.00726034	2.31125	0.0208192	1.00255	1.0315	0.0597885	1.22338
M01	M01	1.01739	0.00749186	2.30103	0.0213897	1.00256	1.03244	0.0598912	1.22264
A11	A11	1.01887	0.00769513	2.42996	0.0151004	1.00363	1.03436	0.046979	1.3281
ORTOPEDIA_E_TRAUMATOLOGIA	Orthopedics and Traumatology	1.01923	0.00753792	2.52651	0.0115202	1.00428	1.0344	0.0368645	1.43339
ES_E12	Unemployed with a mid income	1.02065	0.00743754	2.74776	0.00600033	1.00591	1.03568	0.0210012	1.67776
ES_E03	Social allowance recipients	1.0209	0.00696072	2.97227	0.00295611	1.00708	1.03494	0.0114167	1.94246
ASTANTERIA	Emergency Medicine	1.02267	0.00721592	3.10705	0.00188962	1.00832	1.03725	0.00783842	2.10577
ES_031	Hypertension	1.0227	0.00810715	2.7685	0.00563154	1.00658	1.03908	0.0209703	1.67839
ES_E04	Minimum pension recipients	1.02294	0.00702618	3.22736	0.00124937	1.00895	1.03713	0.0053819	2.26906
A07	A07	1.02385	0.00718016	3.28243	0.00102918	1.00954	1.03836	0.00461073	2.33623
ES_E02	Unemployed with a low income	1.02922	0.00684083	4.20996	2.55418e-05	1.01556	1.04317	0.000148938	3.82699
CONTINENT_American	American	1.03976	0.00678432	5.7468	9.09476e-09	1.02626	1.05395	5.99184e-08	7.22244
CONTINENT_African	African	1.04422	0.00656846	6.58696	4.48936e-11	1.03095	1.05785	4.57098e-10	9.33999
ES_013	DIABETES MELLITUS	1.05338	0.00809005	6.42844	1.28922e-10	1.03681	1.07022	1.20328e-09	8.91964
URBAN	Urban	1.05958	0.00814309	7.10664	1.18901e-12	1.0428	1.07662	1.33169e-11	10.8756
CONTINENT_Asian	Asian	1.06305	0.00696486	8.77881	1.65216e-18	1.04884	1.07789	3.08403e-17	16.5109

### Sheet: S7 - FIN Lasso
Supplementary Data 7: LASSO regression coefficients (with FDR adjustment) for the Finnish cohort
Variable	term_english	beta
long_term_care_duration	Long-term care duration	-0.165965
AGE	Age	-0.0910264
B01	B01	-0.080708
C07	C07	-0.072044
C09	C09	-0.046003
I9_CHD	Coronary heart disease	-0.0446111
A10	A10	-0.0442018
ses_pensioners	Pensioners SES	-0.0331896
received_disability_pension	Received disability pension	-0.0272686
N03	N03	-0.0232926
C_STROKE	Stroke	-0.0204785
T2D	Type 2 diabetes	-0.0202487
K11_CHOLELITH	Gallstones	-0.0137499
intermunicipal_net_migration_1000_inhabitants	Net migration per 1000 inhabitants	-0.0133406
I9_CORATHER	Other coronary artery diseases	-0.00803888
zip_code_X5	Zip code X5	-0.00783639
I9_AF	Atrial fibrillation	-0.00766105
C08	C08	-0.00660703
apartment_building_area	Apartment building area	-0.00625473
small_house_area	Small house area	-0.0054281
C02	C02	-0.000844306
zip_code_X3	Zip code X3	-0.000454282
A01	A01	0
A03	A03	0
A06	A06	0
A07	A07	0
A12	A12	0
B02	B02	0
C01	C01	0
C03	C03	0
C3_CANCER	Cancer	0
CCI_score	CCI score	0
D01	D01	0
D06	D06	0
D07	D07	0
demographic_dependency_ratio	Demographic dependency ratio	0
E4_HYPERCHOL	Hypercholesterolemia	0
edu_years	Education years	0
edufield_agriculture	Agriculture EDU	0
edufield_artshum	Arts & Humanities EDU	0
edufield_businessadminlaw	Business, Administration & Law EDU	0
edufield_education	Education EDU	0
edufield_generic	Generic EDU	0
edufield_socialsciences	Social Sciences EDU	0
F5_DEPRESSIO	Depression	0
G01	G01	0
G6_SLEEPAPNO	Sleep Apnea	0
H02	H02	0
H03	H03	0
H7_CATARACTSENILE	Senile Cataract	0
H7_GLAUCOMA	Glaucoma	0
I9_HEARTFAIL	Heart failure	0
I9_HYPTENSESS	Hypertension	0
I9_VTE	Venous thromboembolism	0
K11_HERNIA	Hernia	0
L02	L02	0
L04	L04	0
M02	M02	0
M05	M05	0
M09	M09	0
M13_ARTHROSIS	Arthrosis	0
M13_ARTHTROSIS_COX	Hip arthrosis	0
M13_INTERVERTEB	Intervertebral disorders	0
married	Married	0
median_income_of_inhabitants	Median income	0
mothertongue_fi	Mother tongue Finnish	0
mothertongue_swe	Mother tongue Swedish	0
N02	N02	0
N04	N04	0
P01	P01	0
permanent_residents_fraction	Permanent residents fraction	0
R05	R05	0
R06	R06	0
received_pension	Received pension	0
received_sickness_allowance	Received sickness allowance	0
received_unemployment_allowance	Received unemployment allowance	0
S01	S01	0
sale_of_alcoholic_beverages_per_capita	Alcohol sales per capita	0
self_rated_health_moderate_or_poor_scaled_health_and_welfare_indicator	Self-rated health (moderate or poor)	0
ses_lowerlevel	Lower-level SES	0
ses_manual_workers	Manual workers SES	0
ses_others	Other SES	0
ses_upperlevel	Upper-level SES	0
SEX	Sex	0
sparse_small_house_area	Sparse small house area	0
total_income	Total income	0
total_pension	Total pension	0
urban_rural_class_code_X2	Urban-rural class X2	0
urban_rural_class_code_X3	Urban-rural class X3	0
urban_rural_class_code_X4	Urban-rural class X4	0
urban_rural_class_code_X5	Urban-rural class X5	0
urban_rural_class_code_X7	Urban-rural class X7	0
YOB	Year of Birth	0
zip_code_X2	Zip code X2	0
zip_code_X4	Zip code X4	0
zip_code_X7	Zip code X7	0
edufield_services	Services EDU	2.58449e-05
D05	D05	0.000142753
edufield_engineering	Engineering EDU	0.00030368
zip_code_X6	Zip code X6	0.000337515
G03	G03	0.00100348
C05	C05	0.00156021
zip_code_X8	Zip code X8	0.00164588
PAIN	Pain	0.00209801
general_at_risk_of_poverty_rate_for_the_municipality	At-risk-of-poverty rate	0.00212313
J05	J05	0.00254758
J10_ASTHMA	Asthma	0.00284759
M04	M04	0.00424625
total_benefits	Total benefits	0.00565637
R01	R01	0.00611167
ses_unknown	Unknown SES	0.00656137
urban_rural_class_code_X6	Urban-rural class X6	0.00758144
J02	J02	0.00866991
N07	N07	0.0100127
M03	M03	0.0111948
ses_self_employed	Self-employed SES	0.01242
R03	R03	0.0125896
G04	G04	0.014045
N05	N05	0.015852
zip_code_X9	Zip code X9	0.0198346
N06	N06	0.0238847
M01	M01	0.0248608
divorced	Divorced	0.0249222
A02	A02	0.0251664
received_other_allowance	Received other allowance	0.025341
received_any_income_support	Received income support	0.0272201
J01	J01	0.0388262
mothertongue_other	Mother tongue other	0.0404571
children	Children	0.0413464
edufield_health	Health EDU	0.0465844
received_labor_income	Received labor income	0.0473236

### Sheet: S8 - ITA Lasso
Supplementary Data 8: LASSO regression coefficients (with FDR adjustment) for the Italian cohort
Variable	term_english	beta
ES_002	CIRCULATORY SYSTEM DISEASES	-0.152744
AGE	Age	-0.101459
SEX	Sex	-0.0901131
B01	B01	-0.0838729
ATS_ATS.DELLA.VAL.PADANA	ATS Po Valley	-0.0722803
C09	C09	-0.0620786
C07	C07	-0.0594936
CHD	Coronary heart disease	-0.0506874
A10	A10	-0.0308803
C01	C01	-0.027665
DIAB	Diabetes	-0.0234893
ATS_ATS.DI.PAVIA	ATS Pavia	-0.0223496
ES_025	HYPERLIPIDAEMIA	-0.0210424
ATS_ATS.DI.BRESCIA	ATS Brescia	-0.0200689
ATS_ATS.DELL.INSUBRIA	ATS Insubria	-0.0194955
ATS_ATS.DI.BERGAMO	ATS Bergamo	-0.0194758
ES_E05	Mid-income pensioner	-0.0170722
G04	G04	-0.0149753
C02	C02	-0.0147173
C08	C08	-0.0144641
N05	N05	-0.0142601
ATS_ATS.DELLA.MONTAGNA	ATS Mountain Region	-0.00976217
OCULISTICA	Ophthalmology	-0.00883237
CHIRURGIA_PLASTICA	Plastic Surgery	-0.00821817
D05	D05	-0.00764332
ANATOMIA_ED_ISTOLOGIA_PATOLOGICA	Pathological Anatomy and Histology	-0.0063537
S01	S01	-0.006025
L02	L02	-0.00517436
MALATTIE_ENDOCRINE.DEL_RICAMBIO_E_DELLA_NUTRIZIONE	Endocrinology, Metabolic Diseases, and Nutrition	-0.00501112
ATS_ATS.DELLA.BRIANZA	ATS Brianza	-0.00443466
MEDICINA_GENERALE	General Medicine	-0.00415868
R06	R06	-0.00259301
VACC_TETANO	Tetanus Vaccine	-0.00158109
J01	J01	-0.00106644
N03	N03	-0.000373588
A02	A02	-0.00020386
MEDICINA_NUCLEARE	Nuclear Medicine	-0.000174264
G03	G03	-0.000111024
A12	A12	0
AF	Atrial Fibrillation	0
ANGIOLOGIA	Angiology	0
B03	B03	0
C03	C03	0
CANCER	Cancer	0
CARDIOLOGIA	Cardiology	0
CHIRURGIA_GENERALE	General Surgery	0
CHIRURGIA_VASCOLARE	Vascular Surgery	0
CKD	Chronic Kidney Disease	0
CONTINENT_Other	Other	0
DEP	Depression	0
DERMATOLOGIA	Dermatology	0
EMATOLOGIA	Hematology	0
ES_027	HYPOTHYROIDISM	0
ES_048	MALIGNANT NEOPLASTIC DISEASES	0
ES_E09	Unemployed with a mid income	0
ES_E14	Low-income pensioner	0
ES_IC14	CIVIL INVALIDS WITH ACCOMPANIMENT	0
ES_IC20	PARTIALLY INVALID PENSIONERS	0
ES_IC21	PARTIAL CIVIL INVALIDS	0
GASTROENTEROLOGIA	Gastroenterology	0
H02	H02	0
HF	Heart Failure	0
J02	J02	0
L04	L04	0
LABORATORIO	Laboratory Tests	0
M04	M04	0
M05	M05	0
MCS	Multi Source Comorbidity Score	0
NEFROLOGIA	Nephrology	0
NEUROCHIRURGIA	Neurosurgery	0
NEUROLOGIA	Neurology	0
ODONTOIATRIA_E_STOMATOLOGIA	Dentistry and Stomatology	0
ONCOLOGIA	Oncology	0
OSTETRICIA_E_GINECOLOGIA	Obstetrics and Gynecology	0
OTORINOLARINGOIATRIA	Otolaryngology (ENT)	0
PAD	Peripheral Arterial Disease	0
PSICHIATRIA	Psychiatry	0
R03	R03	0
RADIOLOGIA	Radiology	0
RADIOTERAPIA	Radiotherapy	0
RECUPERO_E_RIABILITAZIONE_FUNZIONALE	Functional Recovery and Rehabilitation	0
STROKE	Stroke	0
UROLOGIA	Urology	0
VACC_INFLUENZA	Influenza Vaccine	0
VACC_N	Total vaccines	0
N06	N06	4.22127e-05
J05	J05	6.06349e-05
H03	H03	7.38959e-05
A05	A05	0.000168566
ES_IC13	Total and permanent disability	0.000204754
ANX	Anxiety	0.000701149
PNEUMOLOGIA	Pulmonology	0.000906678
ES_056	HASHIMOTO'S THYROIDITIS	0.000920047
N02	N02	0.00125106
CLD	Chronic Liver Disease	0.00166265
ES_E30	Low income and rare diseases	0.00473086
REUMATOLOGIA	Rheumatology	0.00637742
ES_031	Hypertension	0.007875
A11	A11	0.0101891
M01	M01	0.0101988
ORTOPEDIA_E_TRAUMATOLOGIA	Orthopedics and Traumatology	0.0117727
ASTANTERIA	Emergency Medicine	0.0123926
ES_E03	Social allowance recipients	0.0124904
ES_E12	Unemployed with a mid income	0.013386
ES_E04	Minimum pension recipients	0.0135828
A07	A07	0.0145136
ES_E02	Unemployed with a low income	0.022542
CONTINENT_American	American	0.0309162
ES_013	DIABETES MELLITUS	0.033908
CONTINENT_African	African	0.0355497
CONTINENT_Asian	Asian	0.0531102
URBAN	Urban	0.064224

### Sheet: S9 - FIN LGBM
Supplementary Data 9: LightGBM importance characteristics (Gain, Cover, and Frequency) for the Finnish cohort
Feature	term_english	Gain	Cover	Frequency
AGE	Age	0.14599	0.0963688	0.0993333
YOB	Year of Birth	0.0858856	0.0816172	0.0793333
long_term_care_duration	Long-term care duration	0.0842017	0.0334188	0.0333333
B01	B01	0.0762653	0.00944375	0.0106667
ses_pensioners	Pensioners SES	0.0718098	0.00625332	0.008
C07	C07	0.0533572	0.012294	0.0146667
received_labor_income	Received labor income	0.0315881	0.00810226	0.01
C09	C09	0.0252672	0.0100317	0.01
permanent_residents_fraction	Permanent residents fraction	0.0233238	0.0378035	0.046
A10	A10	0.0231995	0.0142379	0.0113333
I9_CHD	Coronary heart disease	0.0221836	0.0104593	0.0106667
total_benefits	Total benefits	0.0214981	0.0273741	0.026
edufield_health	Health EDU	0.0193668	0.0169358	0.012
mothertongue_other	Mother tongue other	0.0173741	0.0166205	0.0126667
J01	J01	0.0140425	0.0134349	0.01
CCI_score	Charlson comorbidity score	0.0134291	0.016847	0.0246667
intermunicipal_net_migration_1000_inhabitants	Net migration per 1000 inhabitants	0.0133145	0.0249853	0.0233333
total_income	Total income	0.0128803	0.0303038	0.0333333
median_income_of_inhabitants	Median income	0.0125223	0.0318163	0.0333333
general_at_risk_of_poverty_rate_for_the_municipality	At-risk-of-poverty rate	0.0117708	0.0351012	0.0333333
total_pension	Total pension	0.0107548	0.0213463	0.026
M01	M01	0.0105281	0.00779926	0.00733333
received_other_allowance	Received other allowance	0.00991433	0.0059921	0.00733333
sale_of_alcoholic_beverages_per_capita	Alcohol sales per capita	0.0092379	0.0144535	0.0193333
children	Children	0.00920347	0.0106463	0.008
N06	N06	0.00890831	0.0108514	0.00933333
self_rated_health_moderate_or_poor_scaled_health_and_welfare_indicator	Self-rated health (moderate or poor)	0.00837938	0.0221837	0.0213333
divorced	Divorced	0.00760312	0.0149075	0.01
A02	A02	0.00728699	0.0106379	0.00733333
demographic_dependency_ratio	Demographic dependency ratio	0.00706953	0.0208036	0.02
N03	N03	0.00659311	0.0151949	0.0113333
G03	G03	0.00614413	0.0102403	0.00933333
C_STROKE	Stroke	0.00532969	0.01135	0.01
zip_code_X9	Zip code X9	0.0051612	0.00915511	0.00933333
N05	N05	0.00496409	0.0114258	0.00933333
edu_years	Education years	0.00425798	0.00982686	0.0113333
R03	R03	0.00406959	0.00611198	0.00666667
ses_self_employed	Self-employed SES	0.00387271	0.010534	0.008
C01	C01	0.0038527	0.00269613	0.006
K11_CHOLELITH	Gallstones	0.00339307	0.0124314	0.00866667
G04	G04	0.00334391	0.00903337	0.008
T2D	Type 2 diabetes	0.0032015	0.00696612	0.00533333
J02	J02	0.00304367	0.00690852	0.00666667
I9_CORATHER	Other coronary artery diseases	0.00295215	0.0049357	0.00466667
N07	N07	0.00283763	0.0104154	0.008
C08	C08	0.00269663	0.00514442	0.00466667
I9_HYPTENSESS	Hypertension	0.00254905	0.00385979	0.00533333
M03	M03	0.00249074	0.00685501	0.00466667
S01	S01	0.00235356	0.00457411	0.00666667
I9_AF	Atrial fibrillation	0.00231698	0.00910574	0.00666667
edufield_engineering	Engineering EDU	0.00223598	0.00231215	0.00466667
R01	R01	0.00211764	0.00575634	0.00466667
SEX	Sex	0.00207983	0.00878223	0.008
N02	N02	0.00199839	0.00526934	0.00533333
J10_ASTHMA	Asthma	0.00187701	0.00572677	0.00533333
zip_code_X6	Zip code X6	0.00179599	0.00457493	0.00466667
M02	M02	0.00177069	0.00288083	0.00466667
H7_CATARACTSENILE	Senile Cataract	0.00174885	0.000210889	0.00333333
ses_unknown	Unknown SES	0.00169048	0.00891907	0.00666667
zip_code_X5	Zip code X5	0.00162091	0.00793284	0.00533333
received_sickness_allowance	Received sickness allowance	0.0016118	0.00309775	0.004
N04	N04	0.00160705	0.000388033	0.00266667
ses_lowerlevel	Lower-level SES	0.001591	0.000161851	0.00333333
urban_rural_class_code_X3	Urban-rural class X3	0.00158609	0.00102393	0.00333333
zip_code_X3	Zip code X3	0.00148027	0.00552132	0.00466667
PAIN	Pain	0.00144205	0.0050631	0.00466667
M04	M04	0.001301	0.00891805	0.006
D06	D06	0.00129724	0.000564731	0.00266667
M13_ARTHROSIS	Arthrosis	0.0012957	5.72309e-05	0.00266667
H03	H03	0.00125908	0.00265668	0.00333333
edufield_businessadminlaw	Business, Administration & Law EDU	0.00124343	0.00302785	0.00333333
ses_others	Other SES	0.00120663	0.00124705	0.00266667
urban_rural_class_code_X6	Urban-rural class X6	0.00118746	0.00505766	0.00466667
R06	R06	0.0011603	2.29478e-05	0.002
C02	C02	0.00104097	0.00614452	0.00466667
zip_code_X8	Zip code X8	0.000978632	0.00130154	0.00266667
G01	G01	0.000952865	0.00044377	0.002
D05	D05	0.000904059	0.00579992	0.004
apartment_building_area	Apartment building area	0.000880564	0.00669379	0.00466667
edufield_agriculture	Agriculture EDU	0.00083844	0.00051055	0.002
received_any_income_support	Received income support	0.0007849	0.000480487	0.000666667
edufield_services	Services EDU	0.000760936	0.00609182	0.00466667
A07	A07	0.000749913	0.00201646	0.00266667
H02	H02	0.000732362	0.00051035	0.00133333
J05	J05	0.000727849	0.00697992	0.00466667
C05	C05	0.000701799	0.00487992	0.00333333
married	Married	0.000680542	0.000550793	0.00133333
H7_GLAUCOMA	Glaucoma	0.000618148	0.000168813	0.00133333
D07	D07	0.000563596	7.79301e-06	0.00133333
mothertongue_fi	Mother tongue Finnish	0.000534036	0.000146142	0.00133333
received_unemployment_allowance	Received unemployment allowance	0.000525777	0.00501531	0.004
zip_code_X2	Zip code X2	0.000525643	4.36316e-05	0.00133333
ses_manual_workers	Manual workers SES	0.000454823	0.00010462	0.000666667
received_pension	Received pension	0.000441649	2.15617e-05	0.000666667
M13_INTERVERTEB	Intervertebral disorders	0.000365798	5.87094e-05	0.000666667
C3_CANCER	Cancer	0.000351626	3.20037e-05	0.000666667
A06	A06	0.000334439	0.000705344	0.000666667
B02	B02	0.000288194	3.19729e-05	0.000666667
D01	D01	0.000287275	5.91406e-06	0.000666667
small_house_area	Small house area	0.000277774	0.000234452	0.000666667
P01	P01	0.000268824	0.004	0.00266667
edufield_socialsciences	Social Sciences EDU	0.000261104	0.00281893	0.002
edufield_generic	Generic EDU	0.000259323	0.00298469	0.002
M13_ARTHTROSIS_COX	Hip arthrosis	0.000233128	0.00195795	0.00133333
urban_rural_class_code_X7	Urban-rural class X7	0.000201069	0.000495041	0.000666667
G6_SLEEPAPNO	Sleep Apnea	0.000193435	0.00298745	0.002
sparse_small_house_area	Sparse small house area	0.000165658	0.000766348	0.000666667
ses_upperlevel	Upper-level SES	0.000119666	0.002	0.00133333
mothertongue_swe	Mother tongue Swedish	0.000102116	0.002	0.00133333
C03	C03	5.48166e-05	0.001	0.000666667
urban_rural_class_code_X5	Urban-rural class X5	5.30371e-05	0.001	0.000666667

### Sheet: S10 - ITA LGBM
Supplementary Data 10: LightGBM importance characteristics (Gain, Cover, and Frequency) for the Italian cohort
Feature	term_english	Gain	Cover	Frequency
B01	B01	0.144748	0.0202164	0.0272
CHD	Coronary Heart Disease	0.102237	0.0239584	0.0113333
AGE	Age	0.0985894	0.0886633	0.0894667
ES_002	CIRCULATORY SYSTEM DISEASES	0.0559221	0.0246681	0.0138
C07	C07	0.0487512	0.00893265	0.0132667
CARDIOLOGIA	Cardiology	0.0337906	0.0071896	0.0214667
SEX	Sex	0.032687	0.0119143	0.0105333
C01	C01	0.0320272	0.00660296	0.014
C09	C09	0.0224729	0.0203109	0.0117333
MCS	Multi Source Comorbidity Score	0.0217433	0.0294335	0.0302
STROKE	Stroke	0.0194526	0.0156637	0.00686667
A02	A02	0.0194359	0.00894488	0.0226
LABORATORIO	Laboratory Tests	0.0184207	0.0377063	0.041
ES_E30	Low income with rare and chronic diseases	0.016846	0.0260039	0.013
C08	C08	0.0158141	0.0132993	0.0128667
A10	A10	0.0126265	0.0166672	0.0068
URBAN	Urban	0.0120281	0.0125006	0.00953333
ATS_ATS.DELLA.VAL.PADANA	ATS Po Valley	0.010122	0.0165319	0.0136
ES_025	HYPERLIPIDAEMIA	0.00843031	0.0201855	0.0098
ATS_ATS.DELL.INSUBRIA	ATS Insubria	0.00799641	0.0196236	0.0101333
VACC_N	Total vaccines	0.00773994	0.0177073	0.0222667
RADIOLOGIA	Radiology	0.00720998	0.00432544	0.0205333
ORTOPEDIA_E_TRAUMATOLOGIA	Orthopedics and Traumatology	0.0070207	0.0041374	0.0177333
J01	J01	0.0068224	0.00530703	0.0202
ATS_ATS.DELLA.BRIANZA	ATS Brianza	0.00658603	0.00916983	0.0130667
ATS_ATS.DELLA.MONTAGNA	ATS Mountain Region	0.00618777	0.0159669	0.007
A11	A11	0.00605422	0.0089824	0.00806667
GASTROENTEROLOGIA	Gastroenterology	0.00598255	0.0105082	0.0149333
N03	N03	0.00594928	0.0129949	0.0118
ATS_ATS.DI.BRESCIA	ATS Brescia	0.0055517	0.0045519	0.0118
DIAB	Diabetes	0.00534308	0.0041744	0.00613333
CONTINENT_African	African	0.00515139	0.01277	0.00433333
MALATTIE_ENDOCRINE.DEL_RICAMBIO_E_DELLA_NUTRIZIONE	Endocrinology, Metabolic Diseases, and Nutrition	0.00513162	0.0107941	0.00706667
CONTINENT_American	American	0.00486086	0.00897736	0.00433333
UROLOGIA	Urology	0.00479026	0.00287725	0.0116667
ES_013	DIABETES MELLITUS	0.00474391	0.00668014	0.00973333
C02	C02	0.00464699	0.0060637	0.0118667
OCULISTICA	Ophthalmology	0.00459525	0.00375058	0.0122
MEDICINA_GENERALE	General Medicine	0.00457568	0.0103433	0.0098
ES_031	HYPERTENSION	0.00453491	0.00475714	0.011
CONTINENT_Asian	Asian	0.00452467	0.0121195	0.00366667
ES_048	MALIGNANT NEOPLASTIC DISEASES	0.00430179	0.00760867	0.0126
HF	Heart Failure	0.00424422	0.00357015	0.0022
ATS_ATS.DI.BERGAMO	ATS Bergamo	0.0038089	0.00635245	0.00853333
ATS_ATS.DI.PAVIA	ATS Pavia	0.00358609	0.0165457	0.00686667
DERMATOLOGIA	Dermatology	0.00353514	0.00274372	0.00913333
C03	C03	0.00349427	0.0124848	0.00586667
EMATOLOGIA	Hematology	0.00349271	0.00366626	0.00953333
B03	B03	0.00323662	0.0029575	0.0098
S01	S01	0.00312834	0.0113012	0.00793333
ES_IC13	Total and permanent disability	0.00312028	0.00705463	0.0092
AF	Atrial Fibrillation	0.00309643	0.00544396	0.0038
M05	M05	0.0030554	0.00263215	0.00713333
N06	N06	0.00295196	0.0169076	0.0064
ES_E04	Minimum pension recipients	0.00289881	0.00293059	0.00726667
A12	A12	0.00288597	0.00611354	0.00846667
OTORINOLARINGOIATRIA	Otolaryngology (ENT)	0.0028823	0.00392671	0.00786667
G03	G03	0.00284994	0.00639791	0.0078
ANATOMIA_ED_ISTOLOGIA_PATOLOGICA	Angiology	0.00264375	0.0086083	0.00826667
A07	A07	0.00261088	0.00780084	0.00566667
ONCOLOGIA	Oncology	0.00255627	0.00278133	0.00673333
G04	G04	0.00251277	0.00468246	0.0042
ES_E14	Low-income pensioner	0.00245921	0.00845951	0.00626667
CHIRURGIA_VASCOLARE	Vascular Surgery	0.00241245	0.0123272	0.00506667
M01	M01	0.00228388	0.000897911	0.00606667
CANCER	Cancer	0.00226908	0.000596768	0.00653333
N05	N05	0.00224267	0.00897697	0.00266667
A05	A05	0.00223786	0.00152987	0.00646667
VACC_INFLUENZA	Influenza Vaccine	0.00222789	0.0076959	0.00586667
NEUROLOGIA	Neurology	0.00217092	0.00323099	0.0052
ES_E12	Unemployed with a mid income	0.00211472	0.00298108	0.00573333
N02	N02	0.0019436	0.0112914	0.00593333
RECUPERO_E_RIABILITAZIONE_FUNZIONALE	Functional Recovery and Rehabilitation	0.00192535	0.00604036	0.00593333
REUMATOLOGIA	Rheumatology	0.00188717	0.00227376	0.00493333
CHIRURGIA_GENERALE	General Surgery	0.00186742	0.00413801	0.00546667
L02	L02	0.00183299	0.00931045	0.00473333
PAD	Peripheral Arterial Disease	0.00180766	0.00560776	0.00413333
M04	M04	0.00173653	0.0102944	0.00386667
H03	H03	0.00173121	0.0044257	0.00446667
ES_E02	Unemployed with a low income	0.00170557	0.00406433	0.0046
PNEUMOLOGIA	Pulmonology	0.00162563	0.00146086	0.00413333
R03	R03	0.00159662	0.0081265	0.005
ANX	Anxiety	0.00155756	0.00149473	0.004
ODONTOIATRIA_E_STOMATOLOGIA	Dentistry and Stomatology	0.00150999	0.00193601	0.00393333
ES_IC14	CIVIL INVALIDS WITH ACCOMPANIMENT	0.00149578	0.00601688	0.00313333
NEFROLOGIA	Nephrology	0.00147368	0.0120295	0.00366667
ES_IC20	PARTIALLY INVALID PENSIONERS	0.00146998	0.0018956	0.004
H02	H02	0.0014072	0.00139385	0.0042
CLD	Chronic Liver Disease	0.0013362	0.00125156	0.00406667
R06	R06	0.001314	0.00758781	0.004
NEUROCHIRURGIA	Neurosurgery	0.00127421	0.00188308	0.0044
ES_IC21	PARTIAL CIVIL INVALIDS	0.00123414	0.00435523	0.0032
J05	J05	0.00114369	0.000471339	0.00246667
ASTANTERIA	Pathological Anatomy and Histology	0.00109124	0.00567023	0.00326667
CHIRURGIA_PLASTICA	Plastic Surgery	0.00108331	0.00394266	0.00293333
D05	D05	0.00107762	0.000685168	0.00306667
CKD	Chronic Kidney Disease	0.00105261	0.00245153	0.00233333
OSTETRICIA_E_GINECOLOGIA	Obstetrics and Gynecology	0.00104247	0.00295859	0.00293333
ES_E03	Social allowance recipients	0.0010244	0.00633905	0.00306667
MEDICINA_NUCLEARE	Nuclear Medicine	0.000994546	0.0012758	0.00313333
VACC_TETANO	Tetanus Vaccine	0.000991757	0.0064117	0.00306667
L04	L04	0.000976807	0.00180229	0.00313333
DEP	Depression	0.000961897	0.00628341	0.00333333
ES_027	HYPOTHYROIDISM	0.00092836	0.000819891	0.0024
ES_E05	Mid-income pensioner	0.000914557	0.00286052	0.00233333
ES_056	HASHIMOTO'S THYROIDITIS	0.000889408	0.00245895	0.00226667
ANGIOLOGIA	Emergency Medicine	0.000830816	0.000841897	0.0024
J02	J02	0.00077803	0.000839394	0.00206667
CONTINENT_Other	Other	0.000736895	0.00233144	0.00166667
RADIOTERAPIA	Radiotherapy	0.000673416	0.00866356	0.0022
ES_E09	Unemployed with a mid income	0.000596439	0.00763581	0.00233333
PSICHIATRIA	Psychiatry	0.00059111	0.00411549	0.0018
